# Measuring the Unmeasurable: A Diagnostic Sensor for AI Reasoning Pathology in Sequential Clinical Decision-Making

**DOI:** 10.64898/2026.03.27.26349583

**Authors:** Stella X. Wang

## Abstract

Large Language Models achieve impressive accuracy on medical benchmarks that present clinical information as complete vignettes, but their behavior under sequential information delivery, the standard mode of real clinical practice, is poorly characterized. We conduct a three-condition ablation study (N=50 clinical cases from published case reports in PubMed Central, 150 total runs) using claude-sonnet-4-20250514 to investigate what happens when diagnostic information arrives in stages rather than all at once. We introduce a novel 5+2 scoring rubric measuring seven dimensions of reasoning quality beyond binary accuracy, and a 6-code failure mode taxonomy enabling mechanistic root-cause analysis of diagnostic failures.

We document **Convergence Regression (CR)**: a systematic failure mode where models correctly identify diagnoses at intermediate reasoning stages but abandon them when subsequent evidence triggers pattern-matching to alternative diagnoses. Under unstructured sequential delivery, models access the correct diagnosis in 90% of cases but retain it in only 60%, creating a 30% **Access-Stability Dissociation** invisible under single-shot evaluation. A structured scaffold, the Sequential Information Prioritization Scaffold (SIPS), eliminates this gap entirely through forced hypothesis accountability: 80% access, 80% final accuracy, 0% Convergence Regression. We term this the **SIPS Retention Effect**. However, scaffolding reduces top-1 accuracy from 60% to 40%, a **Convergence Hesitancy Paradox** establishing that retention and convergence are architecturally distinct reasoning tasks requiring separate mechanisms.

We propose that structured scaffolding functions as a **diagnostic sensor** for reasoning pathology rather than an accuracy intervention: it makes failure modes visible, classifiable, and auditable. We demonstrate that our measurement instruments operationalize WHO and FDA governance requirements for AI transparency, accountability, and safety into quantifiable scores. We release the complete framework, including the 5+2 rubric, 6-code taxonomy, scaffold specification, and 210-score matrix with adjudication rationale, as a reusable audit instrument for evaluating LLM reasoning behavior in any sequential reasoning context.
