## Supplemental Data 1 for "Measuring the Unmeasurable: A Diagnostic Sensor for AI Reasoning Pathology in Sequential Clinical Decision-Making"

case_id	ground_truth	condition	diagnostic_accuracy	access_stage	final_top3	reasoning_depth	calibration	hypothesis_tracking	step_adherence	early_convergence	anchoring_resistance	total_tokens
PMC10570145	Sweet syndrome	C1	0	N/A	N/A	3	2	2	N/A	N/A	N/A	756
PMC5011950	Behcet disease	C1	0	N/A	N/A	3	2	2	N/A	N/A	N/A	692
PMC8243071	Psittacosis	C1	0	N/A	N/A	3	2	2	N/A	N/A	N/A	816
PMC9327270	Vanishing white matter disease	C1	0	N/A	N/A	3	3	3	N/A	N/A	N/A	883
PMC4446922	IgA-dominant MPGN	C1	1	N/A	N/A	4	3	3	N/A	N/A	N/A	946
PMC5743514	Wernicke encephalopathy	C1	1	N/A	N/A	4	4	3	N/A	N/A	N/A	761
PMC6186763	Guillain-Barre syndrome	C1	1	N/A	N/A	4	4	3	N/A	N/A	N/A	789
PMC10406452	Paraganglioma	C1	1	N/A	N/A	5	4	3	N/A	N/A	N/A	831
PMC10047052	Hemophagocytic lymphohistiocytosis	C1	1	N/A	N/A	4	4	3	N/A	N/A	N/A	919
PMC11452241	Diabetic myonecrosis	C1	1	N/A	N/A	3	2	3	N/A	N/A	N/A	716
PMC10570145	Sweet syndrome	C2	1	S2	0	3	2	3	N/A	N/A	1	2635
PMC5011950	Behcet disease	C2	1	S3	0	3	2	4	N/A	N/A	2	2438
PMC8243071	Psittacosis	C2	0	never	0	3	2	3	N/A	N/A	3	2717
PMC9327270	Vanishing white matter disease	C2	1	S3	0	3	3	3	N/A	N/A	2	3037
PMC4446922	IgA-dominant MPGN	C2	1	S4	1	4	4	5	N/A	N/A	5	2749
PMC5743514	Wernicke encephalopathy	C2	1	S1	1	4	5	4	N/A	N/A	N/A	2071
PMC6186763	Guillain-Barre syndrome	C2	1	S3	1	4	4	5	N/A	N/A	5	2531
PMC10406452	Paraganglioma	C2	1	S3	1	4	4	5	N/A	N/A	4	2178
PMC10047052	Hemophagocytic lymphohistiocytosis	C2	1	S2	1	4	4	4	N/A	N/A	3	2723
PMC11452241	Diabetic myonecrosis	C2	1	S1	1	4	4	5	N/A	N/A	4	2427
PMC10570145	Sweet syndrome	C3	1	S2	1	4	3	5	5	0	3	3955
PMC5011950	Behcet disease	C3	1	S3	1	4	3	5	5	0	5	3600
PMC8243071	Psittacosis	C3	0	never	0	3	3	4	4	0	3	2987
PMC9327270	Vanishing white matter disease	C3	0	never	0	4	3	5	5	0	4	3064
PMC4446922	IgA-dominant MPGN	C3	1	S4	1	5	4	5	5	0	5	3328
PMC5743514	Wernicke encephalopathy	C3	1	S1	1	4	5	4	5	0	N/A	3286
PMC6186763	Guillain-Barre syndrome	C3	1	S3	1	4	4	5	5	0	5	2911
PMC10406452	Paraganglioma	C3	1	S4	1	5	4	5	5	0	5	3447
PMC10047052	Hemophagocytic lymphohistiocytosis	C3	1	S2	1	4	3	4	5	0	3	3121
PMC11452241	Diabetic myonecrosis	C3	1	S1	1	4	4	5	5	0	N/A	2882
